# Integrated Machine Learning-PanGWAS Reveals Chromosome-Encoded Persistence Networks and Plasmid Plasticity in Recurrent Urinary Tract Infection in *Escherichia coli*

**DOI:** 10.64898/2026.05.20.26353739

**Authors:** Sasikala R, Saisubramanian Nagarajan, Suma Mohan S

**Author notes:** Corresponding Author : Dr. Suma Mohan S.

## Abstract

**Background:** Recurrent urinary tract infections(rUTI) represent a major clinical challenge due to persistent clinical symptoms, repeated antibiotic exposure, and increased risk of multidrug resistance. Further clinical management of rUTI remains challenging, as existing diagnostic and treatment guidelines are largely designed for uncomplicated, acute infections. Though uropathogenic *Escherichia coli* (UPEC) is the predominant cause of community-acquired UTIs, pathogen-derived genomic features that may predispose certain *E. coli* strains to repeatedly establish infection are not fully understood.

**Methods:** To comprehensively dissect distinct genetic signals across genomic compartments that distinguish rUTI-associated isolates from those causing sporadic infection, the pangenome analysis in three different frameworks (i) Combined genomes (chromosome + plasmid), (ii) bacterial chromosomes only and (iii) plasmid-only was conducted. A comprehensive evaluation of population structure was performed using Gubbins, recombination-aware phylogeny IQTree, phylogroup distribution, pan-genome openness using Heap’s law, and plasmidome architecture using MOBSUITE.

**Findings:** Supervised machine learning models showed that the highest discriminatory performance was achieved using the combined genomic dataset (accuracy ∼0.98), and integration of feature-selected genes with PanGWAS (Pyseer and Scoary) identified a robust set of recurrence-associated genes, namely *cbtA, cbeA*, and *ldrD*, which were consistently detected across machine learning and association frameworks. Subsequent association rule mining further revealed cooperative gene networks enriched in rUTI isolates, particularly involving toxin-antitoxin modules and metabolic regulators.

**Interpretation:** Overall, this integrated ML-PanGWAS approach demonstrates that rUTI is a lineage-independent, polygenic phenotype encoded within a combined chromosomal-plasmid genomic context, providing new insights into the bacterial genomic architecture underlying recurrent disease and offering candidate biomarkers for future diagnostic and therapeutic development.

**Funding:** The Department of Biotechnology (DBT), Government of India (grant numbers: BT/PR40150/BTIS/137/81/2023 and the SASTRA TRR grant (SASTRA TRR SCBT OCT-23).

**Evidence before this study:** We searched PubMed, Scopus, and Web of Science for studies published from database inception to March 2026, without language restrictions, using combinations of the terms “recurrent urinary tract infection”, “uropathogenic *Escherichia coli*”, “pan-genome”, “genome-wide association”, “plasmid”, and “machine learning”. We included studies investigating genomic, phylogenetic, or functional differences between recurrent and sporadic UTI isolates. Previous studies have primarily used phylogenetic and single nucleotide polymorphism (SNP)-based approaches and reported limited genomic differentiation, with no consistent clustering or robust gene-level associations. Overall, existing evidence is heterogeneous and largely limited to single-layer genomic analyses.

**Added value of this study:** This study integrates pan-genome analysis across chromosomal, plasmid, and combined datasets with machine learning, genome-wide association analysis, and association rule mining. In contrast to previous SNP-based studies, we show that recurrent UTI isolates can be robustly discriminated only when chromosomal and plasmid features are analysed jointly. We identify reproducible recurrence-associated genes, including *cbtA, cbeA*, and *klcA*, and demonstrate that these genes form cooperative networks involving persistence, plasmid-mediated transfer, and metabolic adaptation, supporting a polygenic basis of recurrence.

**Implications of all the available evidence:** Our findings indicate that recurrent UTI is not driven by lineage alone but by coordinated accessory gene networks spanning chromosomal and plasmid compartments. Although certain sequence types are more frequently associated with recurrence, they are not exclusive and likely serve as backgrounds for enriched gene modules. These results highlight the importance of integrated genomic profiling for predicting recurrence risk and identifying persistence and adaptation pathways as potential targets for future diagnostic and therapeutic strategies.
