## appendix 2 for "Integrated Machine Learning-PanGWAS Reveals Chromosome-Encoded Persistence Networks and Plasmid Plasticity in Recurrent Urinary Tract Infection in *Escherichia coli*"

### Sheet: UTI
Genome_ID	Organism	Strain	BioSample	Assembly_Name	BioProject_ID	Phenotype	Pubmed ID	Reference
GCF_002887715.1	Escherichia coli (E. coli)	BH100L substr. MG2017	SAMN08118424	ASM288771v1	PRJNA389912	UTI	33584554	Carvalho R, Aburjaile F, Canario M, Nascimento AMA, Chartone-Souza E, de Jesus L, Zamyatnin AA Jr, Brenig B, Barh D, Ghosh P, Goes-Neto A, Figueiredo HCP, Soares S, Ramos R, Pinto A, Azevedo V. Genomic Characterization of Multidrug-Resistant Escherichia coli BH100 Sub-strains. Front Microbiol. 2021 Jan 8;11:549254. doi: 10.3389/fmicb.2020.549254. PMID: 33584554; PMCID: PMC7874104.
GCF_002900305.1	Escherichia coli (E. coli)	BH100N substr. MG2017	SAMN08272629	ASM290030v1	PRJNA389912	UTI	33584554	Carvalho R, Aburjaile F, Canario M, Nascimento AMA, Chartone-Souza E, de Jesus L, Zamyatnin AA Jr, Brenig B, Barh D, Ghosh P, Goes-Neto A, Figueiredo HCP, Soares S, Ramos R, Pinto A, Azevedo V. Genomic Characterization of Multidrug-Resistant Escherichia coli BH100 Sub-strains. Front Microbiol. 2021 Jan 8;11:549254. doi: 10.3389/fmicb.2020.549254. PMID: 33584554; PMCID: PMC7874104.
GCF_002763515.2	Escherichia coli (E. coli)	BH100 substr. MG2014	SAMN07210972	ASM276351v3	PRJNA389912	UTI	33584554	Carvalho R, Aburjaile F, Canario M, Nascimento AMA, Chartone-Souza E, de Jesus L, Zamyatnin AA Jr, Brenig B, Barh D, Ghosh P, Goes-Neto A, Figueiredo HCP, Soares S, Ramos R, Pinto A, Azevedo V. Genomic Characterization of Multidrug-Resistant Escherichia coli BH100 Sub-strains. Front Microbiol. 2021 Jan 8;11:549254. doi: 10.3389/fmicb.2020.549254. PMID: 33584554; PMCID: PMC7874104.
GCF_002859105.1	Escherichia coli (E. coli)	BH100 substr. MG2017	SAMN08117235	ASM285910v1	PRJNA389912	UTI	33584554	Carvalho R, Aburjaile F, Canario M, Nascimento AMA, Chartone-Souza E, de Jesus L, Zamyatnin AA Jr, Brenig B, Barh D, Ghosh P, Goes-Neto A, Figueiredo HCP, Soares S, Ramos R, Pinto A, Azevedo V. Genomic Characterization of Multidrug-Resistant Escherichia coli BH100 Sub-strains. Front Microbiol. 2021 Jan 8;11:549254. doi: 10.3389/fmicb.2020.549254. PMID: 33584554; PMCID: PMC7874104.
GCF_036421935.1	Escherichia coli (E. coli)	129-I	SAMN39655704	ASM3642193v1	PRJNA1069742	UTI	38842343	Cortez-de la Puente IM, Rocha-Gracia RdC, Lozano-Zaraín P, Barrios-Villa E, Arenas-Hernández MMP. Draft genome of three uropathogenic Escherichia coli strains. Microbiol Resour Announc. 2024 Jul 18;13(7):e0019224. doi: 10.1128/mra.00192-24. Epub 2024 Jun 6. PMID: 38842343; PMCID: PMC11256808.
GCF_036421955.1	Escherichia coli (E. coli)	42GP	SAMN39656144	ASM3642195v1	PRJNA1069742	UTI	38842343	Cortez-de la Puente IM, Rocha-Gracia RdC, Lozano-Zaraín P, Barrios-Villa E, Arenas-Hernández MMP. Draft genome of three uropathogenic Escherichia coli strains. Microbiol Resour Announc. 2024 Jul 18;13(7):e0019224. doi: 10.1128/mra.00192-24. Epub 2024 Jun 6. PMID: 38842343; PMCID: PMC11256808.
GCF_036761185.1	Escherichia coli (E. coli)	123-I	SAMN39621301	ASM3676118v1	PRJNA1069742	UTI	38842343	Cortez-de la Puente IM, Rocha-Gracia RdC, Lozano-Zaraín P, Barrios-Villa E, Arenas-Hernández MMP. Draft genome of three uropathogenic Escherichia coli strains. Microbiol Resour Announc. 2024 Jul 18;13(7):e0019224. doi: 10.1128/mra.00192-24. Epub 2024 Jun 6. PMID: 38842343; PMCID: PMC11256808.
GCF_015690145.1	Escherichia coli (E. coli)	E7088	SAMN16812776	ASM1569014v1	PRJNA678682	UTI	33409159	Zhong ZX, Cui ZH, Li XJ, Tang T, Zheng ZJ, Ni WN, Fang LX, Zhou YF, Yu Y, Liu YH, Liao XP, Sun J. Nitrofurantoin Combined With Amikacin: A Promising Alternative Strategy for Combating MDR Uropathogenic Escherichia coli. Front Cell Infect Microbiol. 2020 Dec 21;10:608547. doi: 10.3389/fcimb.2020.608547. PMID: 33409159; PMCID: PMC7779487.
GCF_004116595.1	Escherichia coli (E. coli)	ST2179	SAMN10748446	ASM411659v1	PRJNA511007	UTI	34105110	da Silva P, Lustri BC, Castilho IG, Ferreira AM, Hernandes RT, Schembri MA, Moreira CG. Genome profiling of fluoroquinolone-resistant uropathogenic Escherichia coli isolates from Brazil. Braz J Microbiol. 2021 Sep;52(3):1067-1075. doi: 10.1007/s42770-021-00513-3. Epub 2021 Jun 8. PMID: 34105110; PMCID: PMC8324758.
GCF_004116695.1	Escherichia coli (E. coli)	ST2179	SAMN10748581	ASM411669v1	PRJNA511007	UTI	34105110	da Silva P, Lustri BC, Castilho IG, Ferreira AM, Hernandes RT, Schembri MA, Moreira CG. Genome profiling of fluoroquinolone-resistant uropathogenic Escherichia coli isolates from Brazil. Braz J Microbiol. 2021 Sep;52(3):1067-1075. doi: 10.1007/s42770-021-00513-3. Epub 2021 Jun 8. PMID: 34105110; PMCID: PMC8324758.
GCF_004116795.1	Escherichia coli (E. coli)	ST2509	SAMN10748585	ASM411679v1	PRJNA511007	UTI	34105110	da Silva P, Lustri BC, Castilho IG, Ferreira AM, Hernandes RT, Schembri MA, Moreira CG. Genome profiling of fluoroquinolone-resistant uropathogenic Escherichia coli isolates from Brazil. Braz J Microbiol. 2021 Sep;52(3):1067-1075. doi: 10.1007/s42770-021-00513-3. Epub 2021 Jun 8. PMID: 34105110; PMCID: PMC8324758.
GCF_004116815.1	Escherichia coli (E. coli)	ST410	SAMN10748588	ASM411681v1	PRJNA511007	UTI	34105110	da Silva P, Lustri BC, Castilho IG, Ferreira AM, Hernandes RT, Schembri MA, Moreira CG. Genome profiling of fluoroquinolone-resistant uropathogenic Escherichia coli isolates from Brazil. Braz J Microbiol. 2021 Sep;52(3):1067-1075. doi: 10.1007/s42770-021-00513-3. Epub 2021 Jun 8. PMID: 34105110; PMCID: PMC8324758.
GCF_004116835.1	Escherichia coli (E. coli)	ST2179	SAMN10621277	ASM411683v1	PRJNA511007	UTI	34105110	da Silva P, Lustri BC, Castilho IG, Ferreira AM, Hernandes RT, Schembri MA, Moreira CG. Genome profiling of fluoroquinolone-resistant uropathogenic Escherichia coli isolates from Brazil. Braz J Microbiol. 2021 Sep;52(3):1067-1075. doi: 10.1007/s42770-021-00513-3. Epub 2021 Jun 8. PMID: 34105110; PMCID: PMC8324758.
GCF_004116855.1	Escherichia coli (E. coli)	ST1193	SAMN10748593	ASM411685v1	PRJNA511007	UTI	34105110	da Silva P, Lustri BC, Castilho IG, Ferreira AM, Hernandes RT, Schembri MA, Moreira CG. Genome profiling of fluoroquinolone-resistant uropathogenic Escherichia coli isolates from Brazil. Braz J Microbiol. 2021 Sep;52(3):1067-1075. doi: 10.1007/s42770-021-00513-3. Epub 2021 Jun 8. PMID: 34105110; PMCID: PMC8324758.
GCF_004116875.1	Escherichia coli (E. coli)	ST641	SAMN10748596	ASM411687v1	PRJNA511007	UTI	34105110	da Silva P, Lustri BC, Castilho IG, Ferreira AM, Hernandes RT, Schembri MA, Moreira CG. Genome profiling of fluoroquinolone-resistant uropathogenic Escherichia coli isolates from Brazil. Braz J Microbiol. 2021 Sep;52(3):1067-1075. doi: 10.1007/s42770-021-00513-3. Epub 2021 Jun 8. PMID: 34105110; PMCID: PMC8324758.
GCF_004116895.1	Escherichia coli (E. coli)	ST224	SAMN10748603	ASM411689v1	PRJNA511007	UTI	34105110	da Silva P, Lustri BC, Castilho IG, Ferreira AM, Hernandes RT, Schembri MA, Moreira CG. Genome profiling of fluoroquinolone-resistant uropathogenic Escherichia coli isolates from Brazil. Braz J Microbiol. 2021 Sep;52(3):1067-1075. doi: 10.1007/s42770-021-00513-3. Epub 2021 Jun 8. PMID: 34105110; PMCID: PMC8324758.
GCF_004116915.1	Escherichia coli (E. coli)	ST617	SAMN10748605	ASM411691v1	PRJNA511007	UTI	34105110	da Silva P, Lustri BC, Castilho IG, Ferreira AM, Hernandes RT, Schembri MA, Moreira CG. Genome profiling of fluoroquinolone-resistant uropathogenic Escherichia coli isolates from Brazil. Braz J Microbiol. 2021 Sep;52(3):1067-1075. doi: 10.1007/s42770-021-00513-3. Epub 2021 Jun 8. PMID: 34105110; PMCID: PMC8324758.
GCF_004116935.1	Escherichia coli (E. coli)	ST224	SAMN10748607	ASM411693v1	PRJNA511007	UTI	34105110	da Silva P, Lustri BC, Castilho IG, Ferreira AM, Hernandes RT, Schembri MA, Moreira CG. Genome profiling of fluoroquinolone-resistant uropathogenic Escherichia coli isolates from Brazil. Braz J Microbiol. 2021 Sep;52(3):1067-1075. doi: 10.1007/s42770-021-00513-3. Epub 2021 Jun 8. PMID: 34105110; PMCID: PMC8324758.
GCF_004118895.1	Escherichia coli (E. coli)	ST131	SAMN10748606	ASM411889v1	PRJNA511007	UTI	34105110	da Silva P, Lustri BC, Castilho IG, Ferreira AM, Hernandes RT, Schembri MA, Moreira CG. Genome profiling of fluoroquinolone-resistant uropathogenic Escherichia coli isolates from Brazil. Braz J Microbiol. 2021 Sep;52(3):1067-1075. doi: 10.1007/s42770-021-00513-3. Epub 2021 Jun 8. PMID: 34105110; PMCID: PMC8324758.
GCF_008726225.1	Escherichia coli (E. coli)	UMB9250	SAMN12797047	ASM872622v1	PRJNA316969	UTI	33013764	Garretto A, Miller-Ensminger T, Ene A, Merchant Z, Shah A, Gerodias A, Biancofiori A, Canchola S, Canchola S, Castillo E, Chowdhury T, Gandhi N, Hamilton S, Hatton K, Hyder S, Krull K, Lagios D, Lam T, Mitchell K, Mortensen C, Murphy A, Richburg J, Rokas M, Ryclik S, Sulit P, Szwajnos T, Widuch M, Willis J, Woloszyn M, Brassil B, Johnson G, Mormando R, Maskeri L, Batrich M, Stark N, Shapiro JW, M…
GCF_003892375.1	Escherichia coli (E. coli)	UMB1180	SAMN09665180	ASM389237v1	PRJNA316969	UTI	33013764	Garretto A, Miller-Ensminger T, Ene A, Merchant Z, Shah A, Gerodias A, Biancofiori A, Canchola S, Canchola S, Castillo E, Chowdhury T, Gandhi N, Hamilton S, Hatton K, Hyder S, Krull K, Lagios D, Lam T, Mitchell K, Mortensen C, Murphy A, Richburg J, Rokas M, Ryclik S, Sulit P, Szwajnos T, Widuch M, Willis J, Woloszyn M, Brassil B, Johnson G, Mormando R, Maskeri L, Batrich M, Stark N, Shapiro JW, M…
GCF_000387805.2	Escherichia coli HM26 (E. coli)	HM26	SAMN02436018	ASM38780v2	PRJNA193699	UTI	33013764	Garretto A, Miller-Ensminger T, Ene A, Merchant Z, Shah A, Gerodias A, Biancofiori A, Canchola S, Canchola S, Castillo E, Chowdhury T, Gandhi N, Hamilton S, Hatton K, Hyder S, Krull K, Lagios D, Lam T, Mitchell K, Mortensen C, Murphy A, Richburg J, Rokas M, Ryclik S, Sulit P, Szwajnos T, Widuch M, Willis J, Woloszyn M, Brassil B, Johnson G, Mormando R, Maskeri L, Batrich M, Stark N, Shapiro JW, M…
GCF_000387845.2	Escherichia coli HM46 (E. coli)	HM46	SAMN02436022	ASM38784v2	PRJNA194033	UTI	23821517	Subashchandrabose S, Hazen TH, Rasko DA, Mobley HL. Draft genome sequences of five recent human uropathogenic Escherichia coli isolates. Pathog Dis. 2013 Oct;69(1):66-70. doi: 10.1111/2049-632X.12059. Epub 2013 Oct 1. PMID: 23821517; PMCID: PMC3843978.
GCF_000387785.2	Escherichia coli HM65 (E. coli)	HM65	SAMN02436021	ASM38778v2	PRJNA194034	UTI	23821517	Subashchandrabose S, Hazen TH, Rasko DA, Mobley HL. Draft genome sequences of five recent human uropathogenic Escherichia coli isolates. Pathog Dis. 2013 Oct;69(1):66-70. doi: 10.1111/2049-632X.12059. Epub 2013 Oct 1. PMID: 23821517; PMCID: PMC3843978.
GCF_039548595.1	Escherichia coli (E. coli)	UPEC_47	SAMN39457805	ASM3954859v1	PRJNA1065309	UTI	38692501	Whelan S, Bottacini F, Buttimer C, Finn K, Lucey B. Whole genome sequencing of uropathogenic E. coli from Ireland reveals diverse resistance mechanisms and strong correlation with phenotypic (EUCAST) susceptibility testing. Infect Genet Evol. 2024 Jul;121:105600. doi: 10.1016/j.meegid.2024.105600. Epub 2024 Apr 29. PMID: 38692501.
GCF_039548655.1	Escherichia coli (E. coli)	UPEC_39	SAMN39457801	ASM3954865v1	PRJNA1065309	UTI	38692501	Whelan S, Bottacini F, Buttimer C, Finn K, Lucey B. Whole genome sequencing of uropathogenic E. coli from Ireland reveals diverse resistance mechanisms and strong correlation with phenotypic (EUCAST) susceptibility testing. Infect Genet Evol. 2024 Jul;121:105600. doi: 10.1016/j.meegid.2024.105600. Epub 2024 Apr 29. PMID: 38692501.
GCF_039548735.1	Escherichia coli (E. coli)	UPEC_35	SAMN39457799	ASM3954873v1	PRJNA1065309	UTI	38692501	Whelan S, Bottacini F, Buttimer C, Finn K, Lucey B. Whole genome sequencing of uropathogenic E. coli from Ireland reveals diverse resistance mechanisms and strong correlation with phenotypic (EUCAST) susceptibility testing. Infect Genet Evol. 2024 Jul;121:105600. doi: 10.1016/j.meegid.2024.105600. Epub 2024 Apr 29. PMID: 38692501.
GCF_039548855.1	Escherichia coli (E. coli)	UPEC_18	SAMN39457793	ASM3954885v1	PRJNA1065309	UTI	38692501	Whelan S, Bottacini F, Buttimer C, Finn K, Lucey B. Whole genome sequencing of uropathogenic E. coli from Ireland reveals diverse resistance mechanisms and strong correlation with phenotypic (EUCAST) susceptibility testing. Infect Genet Evol. 2024 Jul;121:105600. doi: 10.1016/j.meegid.2024.105600. Epub 2024 Apr 29. PMID: 38692501.
GCF_000696545.1	Escherichia coli (E. coli)	2009-46	SAMN02725027	v1	PRJNA244290	UTI	25197321	Darling AE, McKinnon J, Worden P, Santos J, Charles IG, Chowdhury PR, Djordjevic SP. A draft genome of Escherichia coli sequence type 127 strain 2009-46. Gut Pathog. 2014 Sep 1;6:32. doi: 10.1186/1757-4749-6-32. PMID: 25197321; PMCID: PMC4155142.

### Sheet: rUTI
Genome_ID	Organism	Strain	BioSample	Assembly_Name	BioProject_ID	Phenotype	Pubmed ID	Reference
GCF_012030635.1	Escherichia coli (E. coli)	UMB9246	SAMN14478501	ASM1203063v1	PRJNA316969	UTI	33013764	Garretto A, Miller-Ensminger T, Ene A, Merchant Z, Shah A, Gerodias A, Biancofiori A, Canchola S, Canchola S, Castillo E, Chowdhury T, Gandhi N, Hamilton S, Hatton K, Hyder S, Krull K, Lagios D, Lam T, Mitchell K, Mortensen C, Murphy A, Richburg J, Rokas M, Ryclik S, Sulit P, Szwajnos T, Widuch M, Willis J, Woloszyn M, Brassil B, Johnson G, Mormando R, Maskeri L, Batrich M, Stark N, Shapiro JW, M…
GCA_014822525.1	Escherichia coli (E. coli)		SAMN14547733	PDT000849800.1	PRJNA623470	UTI	33206038	Li D, Reid CJ, Kudinha T, Jarocki VM, Djordjevic SP. Genomic analysis of trimethoprim-resistant extraintestinal pathogenic Escherichia coli and recurrent urinary tract infections. Microb Genom. 2020 Dec;6(12):mgen000475. doi: 10.1099/mgen.0.000475. Epub 2020 Nov 18. PMID: 33206038; PMCID: PMC8116683.
GCA_014822575.1	Escherichia coli (E. coli)		SAMN14547730	PDT000849802.1	PRJNA623470	UTI	33206038	Li D, Reid CJ, Kudinha T, Jarocki VM, Djordjevic SP. Genomic analysis of trimethoprim-resistant extraintestinal pathogenic Escherichia coli and recurrent urinary tract infections. Microb Genom. 2020 Dec;6(12):mgen000475. doi: 10.1099/mgen.0.000475. Epub 2020 Nov 18. PMID: 33206038; PMCID: PMC8116683.
GCA_014822675.1	Escherichia coli (E. coli)		SAMN14547734	PDT000849799.1	PRJNA623470	UTI	33206038	Li D, Reid CJ, Kudinha T, Jarocki VM, Djordjevic SP. Genomic analysis of trimethoprim-resistant extraintestinal pathogenic Escherichia coli and recurrent urinary tract infections. Microb Genom. 2020 Dec;6(12):mgen000475. doi: 10.1099/mgen.0.000475. Epub 2020 Nov 18. PMID: 33206038; PMCID: PMC8116683.
GCA_014823695.1	Escherichia coli (E. coli)		SAMN14547745	PDT000849788.1	PRJNA623470	UTI	33206038	Li D, Reid CJ, Kudinha T, Jarocki VM, Djordjevic SP. Genomic analysis of trimethoprim-resistant extraintestinal pathogenic Escherichia coli and recurrent urinary tract infections. Microb Genom. 2020 Dec;6(12):mgen000475. doi: 10.1099/mgen.0.000475. Epub 2020 Nov 18. PMID: 33206038; PMCID: PMC8116683.
GCA_014823835.1	Escherichia coli (E. coli)		SAMN14547725	PDT000849808.1	PRJNA623470	UTI	33206038	Li D, Reid CJ, Kudinha T, Jarocki VM, Djordjevic SP. Genomic analysis of trimethoprim-resistant extraintestinal pathogenic Escherichia coli and recurrent urinary tract infections. Microb Genom. 2020 Dec;6(12):mgen000475. doi: 10.1099/mgen.0.000475. Epub 2020 Nov 18. PMID: 33206038; PMCID: PMC8116683.
GCA_017928095.1	Escherichia coli (E. coli)	F16sH	SAMN10882135	PDT001004470.1	PRJNA520966	UTI	31409795	Forde BM, Roberts LW, Phan MD, Peters KM, Fleming BA, Russell CW, Lenherr SM, Myers JB, Barker AP, Fisher MA, Chong TM, Yin WF, Chan KG, Schembri MA, Mulvey MA, Beatson SA. Population dynamics of an Escherichia coli ST131 lineage during recurrent urinary tract infection. Nat Commun. 2019 Aug 13;10(1):3643. doi: 10.1038/s41467-019-11571-5. PMID: 31409795; PMCID: PMC6692316.
GCA_017928215.1	Escherichia coli (E. coli)	F15sA	SAMN10882096	PDT001004462.1	PRJNA520966	UTI	31409795	Forde BM, Roberts LW, Phan MD, Peters KM, Fleming BA, Russell CW, Lenherr SM, Myers JB, Barker AP, Fisher MA, Chong TM, Yin WF, Chan KG, Schembri MA, Mulvey MA, Beatson SA. Population dynamics of an Escherichia coli ST131 lineage during recurrent urinary tract infection. Nat Commun. 2019 Aug 13;10(1):3643. doi: 10.1038/s41467-019-11571-5. PMID: 31409795; PMCID: PMC6692316.
GCA_017928655.1	Escherichia coli (E. coli)	ARUP104	SAMN10882182	PDT001004436.1	PRJNA520966	UTI	31409795	Forde BM, Roberts LW, Phan MD, Peters KM, Fleming BA, Russell CW, Lenherr SM, Myers JB, Barker AP, Fisher MA, Chong TM, Yin WF, Chan KG, Schembri MA, Mulvey MA, Beatson SA. Population dynamics of an Escherichia coli ST131 lineage during recurrent urinary tract infection. Nat Commun. 2019 Aug 13;10(1):3643. doi: 10.1038/s41467-019-11571-5. PMID: 31409795; PMCID: PMC6692316.
GCA_017928995.1	Escherichia coli (E. coli)	ARUP27	SAMN10882165	PDT001004419.1	PRJNA520966	UTI	31409795	Forde BM, Roberts LW, Phan MD, Peters KM, Fleming BA, Russell CW, Lenherr SM, Myers JB, Barker AP, Fisher MA, Chong TM, Yin WF, Chan KG, Schembri MA, Mulvey MA, Beatson SA. Population dynamics of an Escherichia coli ST131 lineage during recurrent urinary tract infection. Nat Commun. 2019 Aug 13;10(1):3643. doi: 10.1038/s41467-019-11571-5. PMID: 31409795; PMCID: PMC6692316.
GCA_017929015.1	Escherichia coli (E. coli)	ARUP51	SAMN10882170	PDT001004416.1	PRJNA520966	UTI	31409795	Forde BM, Roberts LW, Phan MD, Peters KM, Fleming BA, Russell CW, Lenherr SM, Myers JB, Barker AP, Fisher MA, Chong TM, Yin WF, Chan KG, Schembri MA, Mulvey MA, Beatson SA. Population dynamics of an Escherichia coli ST131 lineage during recurrent urinary tract infection. Nat Commun. 2019 Aug 13;10(1):3643. doi: 10.1038/s41467-019-11571-5. PMID: 31409795; PMCID: PMC6692316.
GCA_017929155.1	Escherichia coli (E. coli)	ARUP55	SAMN10882171	PDT001004408.1	PRJNA520966	UTI	31409795	Forde BM, Roberts LW, Phan MD, Peters KM, Fleming BA, Russell CW, Lenherr SM, Myers JB, Barker AP, Fisher MA, Chong TM, Yin WF, Chan KG, Schembri MA, Mulvey MA, Beatson SA. Population dynamics of an Escherichia coli ST131 lineage during recurrent urinary tract infection. Nat Commun. 2019 Aug 13;10(1):3643. doi: 10.1038/s41467-019-11571-5. PMID: 31409795; PMCID: PMC6692316.
GCA_017929195.1	Escherichia coli (E. coli)	ARUP67	SAMN10882172	PDT001004407.1	PRJNA520966	UTI	31409795	Forde BM, Roberts LW, Phan MD, Peters KM, Fleming BA, Russell CW, Lenherr SM, Myers JB, Barker AP, Fisher MA, Chong TM, Yin WF, Chan KG, Schembri MA, Mulvey MA, Beatson SA. Population dynamics of an Escherichia coli ST131 lineage during recurrent urinary tract infection. Nat Commun. 2019 Aug 13;10(1):3643. doi: 10.1038/s41467-019-11571-5. PMID: 31409795; PMCID: PMC6692316.
GCA_017929435.1	Escherichia coli (E. coli)	JMB-10	SAMN10882159	PDT001004396.1	PRJNA520966	UTI	31409795	Forde BM, Roberts LW, Phan MD, Peters KM, Fleming BA, Russell CW, Lenherr SM, Myers JB, Barker AP, Fisher MA, Chong TM, Yin WF, Chan KG, Schembri MA, Mulvey MA, Beatson SA. Population dynamics of an Escherichia coli ST131 lineage during recurrent urinary tract infection. Nat Commun. 2019 Aug 13;10(1):3643. doi: 10.1038/s41467-019-11571-5. PMID: 31409795; PMCID: PMC6692316.
GCA_017931935.1	Escherichia coli (E. coli)	F15rA	SAMN10882097	PDT001004463.1	PRJNA520966	UTI	31409795	Forde BM, Roberts LW, Phan MD, Peters KM, Fleming BA, Russell CW, Lenherr SM, Myers JB, Barker AP, Fisher MA, Chong TM, Yin WF, Chan KG, Schembri MA, Mulvey MA, Beatson SA. Population dynamics of an Escherichia coli ST131 lineage during recurrent urinary tract infection. Nat Commun. 2019 Aug 13;10(1):3643. doi: 10.1038/s41467-019-11571-5. PMID: 31409795; PMCID: PMC6692316.
GCA_048638965.1	Escherichia coli (E. coli)	EC73	SAMN47300919	PDT002675588.1	PRJNA1234551	UTI	40855470	Maurizi L, Musleh L, Brunetti F, Conte AL, Riccioli A, Sideri S, Ammendolia MG, Uccelletti D, Schifano E, De Angelis M, Ianiro G, Niro A, Cutone A, Conte MP, Longhi C. Uropathogenic Escherichia coli (UPEC) that hides its identity: features of LC2 and EC73 strains from recurrent urinary tract infections. BMC Microbiol. 2025 Aug 25;25(1):547. doi: 10.1186/s12866-025-04287-8. PMID: 40855470; PMCID: …
GCF_031012105.1	Escherichia coli (E. coli)	Q6269	SAMN20525708	ASM3101210v1	PRJNA751739	UTI	31409795	Forde BM, Roberts LW, Phan MD, Peters KM, Fleming BA, Russell CW, Lenherr SM, Myers JB, Barker AP, Fisher MA, Chong TM, Yin WF, Chan KG, Schembri MA, Mulvey MA, Beatson SA. Population dynamics of an Escherichia coli ST131 lineage during recurrent urinary tract infection. Nat Commun. 2019 Aug 13;10(1):3643. doi: 10.1038/s41467-019-11571-5. PMID: 31409795; PMCID: PMC6692316.
GCF_021295415.1	Escherichia coli (E. coli)	c32Ub_19_M	SAMN17025155	ASM2129541v1	PRJNA548360	UTI	35056476	Ksiezarek M, Novais Â, Peixe L. The Darkest Place Is under the Candlestick-Healthy Urogenital Tract as a Source of Worldwide Disseminated Extraintestinal Pathogenic Escherichia coli Lineages. Microorganisms. 2021 Dec 24;10(1):27. doi: 10.3390/microorganisms10010027. PMID: 35056476; PMCID: PMC8778945.
GCF_021295515.1	Escherichia coli (E. coli)	c14Ub_22_AE	SAMN17025150	ASM2129551v1	PRJNA548360	UTI	35056476	Ksiezarek M, Novais Â, Peixe L. The Darkest Place Is under the Candlestick-Healthy Urogenital Tract as a Source of Worldwide Disseminated Extraintestinal Pathogenic Escherichia coli Lineages. Microorganisms. 2021 Dec 24;10(1):27. doi: 10.3390/microorganisms10010027. PMID: 35056476; PMCID: PMC8778945.
GCF_002196495.1	Escherichia coli (E. coli)	EC1515	SAMN07192704	ASM219649v1	PRJNA389338	UTI	30038606	Kao CY, Chen JW, Liu TL, Yan JJ, Wu JJ. Comparative Genomics of Escherichia coli Sequence Type 219 Clones From the Same Patient: Evolution of the IncI1 blaCMY-Carrying Plasmid in Vivo. Front Microbiol. 2018 Jul 9;9:1518. doi: 10.3389/fmicb.2018.01518. PMID: 30038606; PMCID: PMC6046403.
GCF_002196475.1	Escherichia coli (E. coli)	EC974	SAMN07192703	ASM219647v1	PRJNA389338	UTI	30038606	Kao CY, Chen JW, Liu TL, Yan JJ, Wu JJ. Comparative Genomics of Escherichia coli Sequence Type 219 Clones From the Same Patient: Evolution of the IncI1 blaCMY-Carrying Plasmid in Vivo. Front Microbiol. 2018 Jul 9;9:1518. doi: 10.3389/fmicb.2018.01518. PMID: 30038606; PMCID: PMC6046403.
GCF_053221975.1	Escherichia coli (E. coli)	PAT14-2	SAMN31676763	ASM5322197v1	PRJNA900024	UTI	39726097	Vautrin N, Dahyot S, Leoz M, Caron F, Grand M, Feldmann A, Gravey F, Legris S, Ribet D, Alexandre K, Pestel-Caron M. Are Escherichia coli causing recurrent cystitis just ordinary uropathogenic E. coli (UPEC) strains? Virulence. 2025 Dec;16(1):2444689. doi: 10.1080/21505594.2024.2444689. Epub 2024 Dec 26. PMID: 39726097; PMCID: PMC11702935.
